# Estimating cancer risk in carriers of Lynch syndrome variants in UK Biobank

**DOI:** 10.1101/2023.11.10.23298308

**Authors:** Eilidh Fummey, Pau Navarro, John-Paul Plazzer, Ian M Frayling, Sara Knott, Albert Tenesa

## Abstract

**Background:** Lynch syndrome (LS) is an inherited cancer predisposition syndrome caused by genetic variants affecting DNA mismatch repair (MMR) genes *MLH1*, *MSH2*, *MSH6*, and *PMS2*. Cancer risk in LS is estimated from cohorts of individuals ascertained by family history of cancer, which is known to upwardly bias estimates.

**Methods:** The InSiGHT Database classifies MMR gene variants by pathogenicity through expert panel review of published evidence. 830 carriers of pathogenic or likely pathogenic (*path_MMR*) MMR gene variants from InSiGHT were identified in 454,756 UK Biobank participants using whole exome sequence. Nelson-Aalen survival analysis was used to estimate cumulative incidence of colorectal, endometrial, and breast cancer.

**Results:** Cumulative incidence of colorectal and endometrial cancer by age 70 was elevated in *path_MMR* carriers compared to non-carriers (colorectal: 11.8% (95% CI: 9.5 - 14.6) vs. 1.7% (1.6 - 1.7), endometrial: 13.4% (10.2 - 17.6) vs. 1.0% (0.9 - 1.0)), but the magnitude of this increase differed between genes. Cumulative breast cancer incidence by age 70 was not elevated in *path_MMR* carriers compared to non-carriers (8.9% (6.3 - 12.4) vs. 7.5% (7.4 - 7.6)). Cumulative cancer incidence estimates in UK Biobank were similar to estimates from the Prospective Lynch Syndrome Database for all genes and cancers, except there was no evidence for elevated endometrial cancer risk in carriers of pathogenic *PMS2* variants in UK Biobank.

**Conclusion:** These results can be used to inform the management of incidentally identified cases of LS. For example, they support the application of existing colorectal cancer surveillance strategies for LS in incidentally identified cases.
