## supplementary_tables for "Estimating cancer risk in carriers of Lynch syndrome variants in UK Biobank"

### Sheet: Table S1 - CRC in VUS Carriers
GenomicHGVS	CodingHGVS	GeneSymbol	Carriers	PercCohortCarriers	ColorectalCancerCases	CumulativeIncidenceByAge70	CILower95Conf	CIUpper95Conf
NC_000002.12:g.47798646A>C	NC_000002.12(NM_000179.2):c.663A>C	MSH6	644	0.141624	5	0.0115288	0.00476256	0.0277731
NC_000002.12:g.47783216G>T	NC_000002.12(NM_000179.2):c.-18G>T	MSH6	383	0.0842227	3	0.00730525	0.00183205	0.0288912
NC_000002.12:g.47429940A>G	NC_000002.12(NM_000251.2):c.1275A>G	MSH2	297	0.065351	8	0.0156717	0.00585168	0.0416227
NC_000002.12:g.47475052A>G	NC_000002.12(NM_000251.2):c.1787A>G	MSH2	258	0.0567552	1	0.00711937	0.00100594	0.0494568
NC_000002.12:g.47806611A>G	NC_000002.12(NM_000179.2):c.3961A>G	MSH6	257	0.0565409	2	0.0126876	0.00315035	0.0503595
NC_000002.12:g.47803506C>T	NC_000002.12(NM_000179.2):c.3259C>T	MSH6	247	0.0543154	3	0.00649086	0.000916884	0.0451769
NC_000002.12:g.47410162T>G	NC_000002.12(NM_000251.2):c.435T>G	MSH2	213	0.0468441	5	0.0248693	0.00937688	0.0651031
NC_000002.12:g.47798867A>G	NC_000002.12(NM_000179.2):c.884A>G	MSH6	202	0.0444196	3	0.00513156	0.000724449	0.0358642
NC_000002.12:g.47463105C>G	NC_000002.12(NM_000251.2):c.1461C>G	MSH2	191	0.0420078	2	0	0	0
NC_000002.12:g.47799722C>T	NC_000002.12(NM_000179.2):c.1739C>T	MSH6	182	0.0400216	5	0.032665	0.0122128	0.0858463
NC_000003.12:g.36993520A>G	NC_000003.12(NM_000249.4):c.-28A>G	MLH1	178	0.0393946	3	0.0168147	0.00409921	0.0676129
NC_000002.12:g.47478461A>G	NC_000002.12(NM_000251.2):c.2400A>G	MSH2	165	0.0362847	8	0.0459763	0.0206015	0.100952
NC_000002.12:g.47414389G>A	NC_000002.12(NM_000251.2):c.913G>A	MSH2	164	0.0364844	2	0.016742	0.00399881	0.0686717
NC_000002.12:g.47410284A>G	NC_000002.12(NM_000251.2):c.557A>G	MSH2	160	0.035184	3	0.0207445	0.005229	0.0804015
NC_000003.12:g.37020438A>G	NC_000003.12(NM_000249.4):c.1013A>G	MLH1	155	0.0340842	3	0.0271524	0.00867183	0.0833272
NC_000002.12:g.47806769T>A	NC_000002.12(NM_000179.2):c.4002-10T>A	MSH6	150	0.0345077	4	0.0194857	0.00462166	0.0801928
NC_000002.12:g.47783306G>T	NC_000002.12(NM_000179.2):c.73G>T	MSH6	148	0.0325451	4	0.0144864	0.00363102	0.0568571
NC_000003.12:g.36993506C>T	NC_000003.12(NM_000249.4):c.-42C>T	MLH1	147	0.0331508	3	0.0180426	0.00454326	0.0702141
NC_000002.12:g.47800544A>T	NC_000002.12(NM_000179.2):c.2561A>T	MSH6	146	0.0321063	1	0	0	0
NC_000002.12:g.47482876T>G	NC_000002.12(NM_000251.2):c.2732T>G	MSH2	139	0.0305697	4	0.0323101	0.0104174	0.0978802
NC_000002.12:g.47403319A>G	NC_000002.12(NM_000251.2):c.128A>G	MSH2	128	0.028147	3	0.0203597	0.00513126	0.0789558
NC_000002.12:g.47480740A>C	NC_000002.12(NM_000251.2):c.2503A>C	MSH2	121	0.0266083	2	0	0	0
NC_000002.12:g.47403192A>C	NC_000002.12(NM_000251.2):c.1A>C	MSH2	102	0.0224312	2	0.0105826	0.00149752	0.0727451
NC_000002.12:g.47475039A>G	NC_000002.12(NM_000251.2):c.1774A>G	MSH2	98	0.0215613	2	0.0138089	0.00195681	0.0939981
NC_000002.12:g.47799457A>G	NC_000002.12(NM_000179.2):c.1474A>G	MSH6	97	0.0213302	1	0.0113785	0.00161071	0.0780277
NC_000002.12:g.47803492C>T	NC_000002.12(NM_000179.2):c.3245C>T	MSH6	92	0.0202308	1	0.0110622	0.00156572	0.0759317
NC_000003.12:g.37017509G>A	NC_000003.12(NM_000249.4):c.794G>A	MLH1	91	0.0200314	2	0.0237006	0.00595441	0.0918397
NC_000002.12:g.47806683_47806686dup	NC_000002.12(NM_000179.2):c.4001+32_4001+35dup	MSH6	88	0.0195951	0	NA	NA	NA
NC_000002.12:g.47466710T>C	NC_000002.12(NM_000251.2):c.1563T>C	MSH2	85	0.0186932	3	0.0569303	0.0181051	0.17142
NC_000003.12:g.37025764G>A	NC_000003.12(NM_000249.4):c.1166G>A	MLH1	78	0.0171521	0	NA	NA	NA
NC_000002.12:g.47412565A>G	NC_000002.12(NM_000251.2):c.792+5A>G	MSH2	73	0.0168121	2	0.0459638	0.0111122	0.179742
NC_000003.12:g.36993541C>T	NC_000003.12(NM_000249.4):c.-7C>T	MLH1	73	0.0160647	3	0.0353381	0.0086452	0.138496
NC_000003.12:g.37012002_37012005del	NC_000003.12(NM_000249.4):c.589-9_589-6del	MLH1	71	0.0160501	3	0.0304188	0.00766121	0.11669
NC_000003.12:g.37048557A>G	NC_000003.12(NM_000249.4):c.1937A>G	MLH1	69	0.0151753	2	0.0154816	0.00219544	0.104851
NC_000003.12:g.37020380G>A	NC_000003.12(NM_000249.4):c.955G>A	MLH1	66	0.0145134	3	0.0683079	0.0223108	0.198975
NC_000003.12:g.37004470T>A	NC_000003.12(NM_000249.4):c.376T>A	MLH1	64	0.0140855	0	NA	NA	NA
NC_000002.12:g.47803507C>G	NC_000002.12(NM_000179.2):c.3260C>G	MSH6	64	0.0140737	1	0	0	0
NC_000003.12:g.37008899T>G	NC_000003.12(NM_000249.4):c.539T>G	MLH1	60	0.0132182	0	NA	NA	NA
NC_000003.12:g.37001024A>G	NC_000003.12(NM_000249.4):c.277A>G	MLH1	58	0.0128232	2	0.0494788	0.0120803	0.19093
NC_000003.12:g.37040260A>G	NC_000003.12(NM_000249.4):c.1633A>G	MLH1	57	0.0125355	1	0.0179299	0.00254534	0.120534
NC_000002.12:g.47806662_47806666dup	NC_000002.12(NM_000179.2):c.4001+11_4001+15dup	MSH6	56	0.012407	0	NA	NA	NA
NC_000007.14:g.5999199T>G	NC_000007.14(NM_000535.6):c.614A>C	PMS2	55	0.0120978	1	0.031151	0.00444792	0.201213
NC_000002.12:g.47403288A>C	NC_000002.12(NM_000251.2):c.97A>C	MSH2	54	0.0118746	1	0	0	0
NC_000002.12:g.47804984T>C	NC_000002.12(NM_000179.2):c.3513T>C	MSH6	51	0.011226	1	0.0230668	0.00328194	0.152675
NC_000002.12:g.47410126C>T	NC_000002.12(NM_000251.2):c.399C>T	MSH2	49	0.0107759	0	NA	NA	NA
NC_000003.12:g.37040192G>A	NC_000003.12(NM_000249.4):c.1565G>A	MLH1	45	0.00989968	1	0	0	0
NC_000002.12:g.47803531G>A	NC_000002.12(NM_000179.2):c.3284G>A	MSH6	44	0.00967552	3	0.0672659	0.0172648	0.24303
NC_000003.12:g.37050556G>A	NC_000003.12(NM_000249.4):c.2174G>A	MLH1	43	0.00945635	1	0.0263984	0.00376144	0.172976
NC_000007.14:g.6003723C>T	NC_000007.14(NM_000535.6):c.320G>A	PMS2	43	0.00948526	0	NA	NA	NA
NC_000003.12:g.37025958G>C	NC_000003.12(NM_000249.4):c.1360G>C	MLH1	40	0.00879596	1	0.0323149	0.00461648	0.208
NC_000002.12:g.47783357C>T	NC_000002.12(NM_000179.2):c.124C>T	MSH6	40	0.00879594	0	NA	NA	NA
NC_000002.12:g.47799712C>T	NC_000002.12(NM_000179.2):c.1729C>T	MSH6	40	0.00879594	0	NA	NA	NA
NC_000002.12:g.47806501C>T	NC_000002.12(NM_000179.2):c.3851C>T	MSH6	39	0.00857644	0	NA	NA	NA
NC_000003.12:g.37028848G>A	NC_000003.12(NM_000249.4):c.1474G>A	MLH1	37	0.00813666	0	NA	NA	NA
NC_000002.12:g.47803672C>T	NC_000002.12(NM_000179.2):c.3425C>T	MSH6	36	0.00791649	0	NA	NA	NA
NC_000002.12:g.47783226C>T	NC_000002.12(NM_000179.2):c.-8C>T	MSH6	36	0.00791638	1	0.0388253	0.00556254	0.24506
NC_000002.12:g.47476370C>T	NC_000002.12(NM_000251.2):c.2009C>T	MSH2	32	0.00703759	0	NA	NA	NA
NC_000002.12:g.47445592A>C	NC_000002.12(NM_000251.2):c.1321A>C	MSH2	32	0.00703902	1	0	0	0
NC_000003.12:g.37048965A>G	NC_000003.12(NM_000249.4):c.2051A>G	MLH1	31	0.00681702	1	0.0421342	0.00604548	0.263317
NC_000003.12:g.37048596G>A	NC_000003.12(NM_000249.4):c.1976G>A	MLH1	30	0.00660563	1	0	0	0
NC_000002.12:g.47806344C>T	NC_000002.12(NM_000179.2):c.3787C>T	MSH6	29	0.00637717	1	NA	NA	NA
NC_000002.12:g.47800075C>G	NC_000002.12(NM_000179.2):c.2092C>G	MSH6	27	0.00593726	0	NA	NA	NA
NC_000002.12:g.47806231C>T	NC_000002.12(NM_000179.2):c.3674C>T	MSH6	27	0.00593818	0	NA	NA	NA
NC_000003.12:g.37025751C>T	NC_000003.12(NM_000249.4):c.1153C>T	MLH1	26	0.00571741	0	NA	NA	NA
NC_000002.12:g.47410148A>G	NC_000002.12(NM_000251.2):c.421A>G	MSH2	25	0.00549811	0	NA	NA	NA
NC_000002.12:g.47478481C>G	NC_000002.12(NM_000251.2):c.2420C>G	MSH2	24	0.00527778	2	NA	NA	NA
NC_000002.12:g.47799840A>C	NC_000002.12(NM_000179.2):c.1857A>C	MSH6	24	0.00527759	0	NA	NA	NA
NC_000002.12:g.47429882G>A	NC_000002.12(NM_000251.2):c.1217G>A	MSH2	24	0.00527798	0	NA	NA	NA
NC_000002.12:g.47800391A>G	NC_000002.12(NM_000179.2):c.2408A>G	MSH6	24	0.00527765	0	NA	NA	NA
NC_000002.12:g.47482858C>T	NC_000002.12(NM_000251.2):c.2714C>T	MSH2	22	0.00483819	0	NA	NA	NA
NC_000002.12:g.47799915G>C	NC_000002.12(NM_000179.2):c.1932G>C	MSH6	22	0.00483776	0	NA	NA	NA
NC_000002.12:g.47416344A>G	NC_000002.12(NM_000251.2):c.991A>G	MSH2	21	0.00463479	0	NA	NA	NA
NC_000003.12:g.37028861C>G	NC_000003.12(NM_000249.4):c.1487C>G	MLH1	20	0.00439852	0	NA	NA	NA
NC_000002.12:g.47799065G>A	NC_000002.12(NM_000179.2):c.1082G>A	MSH6	20	0.00439796	0	NA	NA	NA
NC_000003.12:g.37025864C>T	NC_000003.12(NM_000249.4):c.1266C>T	MLH1	20	0.00439796	1	NA	NA	NA
NC_000003.12:g.37012071C>T	NC_000003.12(NM_000249.4):c.649C>T	MLH1	19	0.004181	0	NA	NA	NA
NC_000002.12:g.47408497A>G	NC_000002.12(NM_000251.2):c.308A>G	MSH2	18	0.00396852	1	NA	NA	NA
NC_000002.12:g.47783271A>C	NC_000002.12(NM_000179.2):c.38A>C	MSH6	18	0.00395819	0	NA	NA	NA
NC_000002.12:g.47798837G>T	NC_000002.12(NM_000179.2):c.854G>T	MSH6	18	0.00395818	0	NA	NA	NA
NC_000003.12:g.37008839C>T	NC_000003.12(NM_000249.4):c.479C>T	MLH1	17	0.00373929	0	NA	NA	NA
NC_000002.12:g.47412496G>A	NC_000002.12(NM_000251.2):c.728G>A	MSH2	17	0.00375044	0	NA	NA	NA
NC_000002.12:g.47799850C>G	NC_000002.12(NM_000179.2):c.1867C>G	MSH6	17	0.00373829	0	NA	NA	NA
NC_000003.12:g.37028834G>A	NC_000003.12(NM_000249.4):c.1460G>A	MLH1	17	0.00373858	0	NA	NA	NA
NC_000002.12:g.47806319A>T	NC_000002.12(NM_000179.2):c.3762A>T	MSH6	17	0.00373856	0	NA	NA	NA
NC_000002.12:g.47806580G>C	NC_000002.12(NM_000179.2):c.3930G>C	MSH6	16	0.00351844	0	NA	NA	NA
NC_000002.12:g.47803506C>A	NC_000002.12(NM_000179.2):c.3259C>A	MSH6	16	0.00351841	0	NA	NA	NA
NC_000003.12:g.36996693A>G	NC_000003.12(NM_000249.4):c.191A>G	MLH1	16	0.00352514	0	NA	NA	NA
NC_000003.12:g.37012017G>C	NC_000003.12(NM_000249.4):c.595G>C	MLH1	15	0.00330237	1	NA	NA	NA
NC_000002.12:g.47791049G>T	NC_000002.12(NM_000179.2):c.383G>T	MSH6	15	0.00329851	0	NA	NA	NA
NC_000003.12:g.37048584T>C	NC_000003.12(NM_000249.4):c.1964T>C	MLH1	15	0.00329999	0	NA	NA	NA
NC_000002.12:g.47408463C>G	NC_000002.12(NM_000251.2):c.274C>G	MSH2	14	0.00309132	0	NA	NA	NA
NC_000002.12:g.47478398G>A	NC_000002.12(NM_000251.2):c.2337G>A	MSH2	14	0.00307857	0	NA	NA	NA
NC_000003.12:g.37025763C>T	NC_000003.12(NM_000249.4):c.1165C>T	MLH1	14	0.00307858	0	NA	NA	NA
NC_000002.12:g.47803546C>T	NC_000002.12(NM_000179.2):c.3299C>T	MSH6	14	0.00307859	0	NA	NA	NA
NC_000002.12:g.47799256A>G	NC_000002.12(NM_000179.2):c.1273A>G	MSH6	13	0.00285871	0	NA	NA	NA
NC_000002.12:g.47482929C>T	NC_000002.12(NM_000251.2):c.2785C>T	MSH2	13	0.00285925	0	NA	NA	NA
NC_000002.12:g.47800013G>C	NC_000002.12(NM_000179.2):c.2030G>C	MSH6	13	0.00285868	1	NA	NA	NA
NC_000003.12:g.37001046G>A	NC_000003.12(NM_000249.4):c.299G>A	MLH1	12	0.00269297	1	NA	NA	NA
NC_000003.12:g.37007063G>A	NC_000003.12(NM_000249.4):c.453G>A	MLH1	12	0.0026486	0	NA	NA	NA
NC_000002.12:g.47410239G>A	NC_000002.12(NM_000251.2):c.512G>A	MSH2	12	0.0026388	1	NA	NA	NA
NC_000003.12:g.37004441C>A	NC_000003.12(NM_000249.4):c.347C>A	MLH1	12	0.00263925	0	NA	NA	NA
NC_000003.12:g.37020350C>T	NC_000003.12(NM_000249.4):c.925C>T	MLH1	12	0.00263885	0	NA	NA	NA
NC_000003.12:g.37050555C>T	NC_000003.12(NM_000249.4):c.2173C>T	MLH1	12	0.00263895	0	NA	NA	NA
NC_000003.12:g.37028795G>A	NC_000003.12(NM_000249.4):c.1421G>A	MLH1	11	0.00241892	0	NA	NA	NA
NC_000002.12:g.47429810G>A	NC_000002.12(NM_000251.2):c.1145G>A	MSH2	11	0.00241891	1	NA	NA	NA
NC_000002.12:g.47800685G>A	NC_000002.12(NM_000179.2):c.2702G>A	MSH6	11	0.0024189	0	NA	NA	NA
NC_000003.12:g.37025990T>C	NC_000003.12(NM_000249.4):c.1392T>C	MLH1	10	0.00219901	1	NA	NA	NA
NC_000002.12:g.47416398C>G	NC_000002.12(NM_000251.2):c.1045C>G	MSH2	10	0.00220257	0	NA	NA	NA
NC_000003.12:g.37048952T>G	NC_000003.12(NM_000249.4):c.2038T>G	MLH1	10	0.00219902	0	NA	NA	NA
NC_000003.12:g.37048954C>T	NC_000003.12(NM_000249.4):c.2040C>T	MLH1	10	0.00219916	0	NA	NA	NA
NC_000002.12:g.47408508G>C	NC_000002.12(NM_000251.2):c.319G>C	MSH2	10	0.00220726	1	NA	NA	NA
NC_000003.12:g.37012066A>G	NC_000003.12(NM_000249.4):c.644A>G	MLH1	8	0.00175986	0	NA	NA	NA
NC_000003.12:g.37050544A>G	NC_000003.12(NM_000249.4):c.2162A>G	MLH1	8	0.00175922	0	NA	NA	NA
NC_000003.12:g.36993641A>G	NC_000003.12(NM_000249.4):c.94A>G	MLH1	8	0.00175918	0	NA	NA	NA
NC_000002.12:g.47806586T>C	NC_000002.12(NM_000179.2):c.3936T>C	MSH6	7	0.00153931	0	NA	NA	NA
NC_000002.12:g.47804940G>A	NC_000002.12(NM_000179.2):c.3469G>A	MSH6	7	0.00153943	0	NA	NA	NA
NC_000002.12:g.47480795A>C	NC_000002.12(NM_000251.2):c.2558A>C	MSH2	7	0.00153944	0	NA	NA	NA
NC_000002.12:g.47475172C>T	NC_000002.12(NM_000251.2):c.1907C>T	MSH2	7	0.00153932	0	NA	NA	NA
NC_000003.12:g.37042293A>T	NC_000003.12(NM_000249.4):c.1693A>T	MLH1	7	0.00155188	0	NA	NA	NA
NC_000002.12:g.47475198C>G	NC_000002.12(NM_000251.2):c.1933C>G	MSH2	7	0.00153939	0	NA	NA	NA
NC_000003.12:g.37028794C>T	NC_000003.12(NM_000249.4):c.1420C>T	MLH1	7	0.00153938	1	NA	NA	NA
NC_000002.12:g.47403305C>G	NC_000002.12(NM_000251.2):c.114C>G	MSH2	7	0.00153929	0	NA	NA	NA
NC_000002.12:g.47412550T>C	NC_000002.12(NM_000251.2):c.782T>C	MSH2	6	0.00133278	0	NA	NA	NA
NC_000002.12:g.47801146G>A	NC_000002.12(NM_000179.2):c.3163G>A	MSH6	6	0.00131945	0	NA	NA	NA
NC_000002.12:g.47800616T>G	NC_000002.12(NM_000179.2):c.2633T>G	MSH6	6	0.00131941	0	NA	NA	NA
NC_000002.12:g.47800158C>G	NC_000002.12(NM_000179.2):c.2175C>G	MSH6	6	0.0013194	0	NA	NA	NA
NC_000002.12:g.47799385C>T	NC_000002.12(NM_000179.2):c.1402C>T	MSH6	6	0.00131939	0	NA	NA	NA
NC_000002.12:g.47463062C>T	NC_000002.12(NM_000251.2):c.1418C>T	MSH2	6	0.00131961	0	NA	NA	NA
NC_000002.12:g.47799548A>G	NC_000002.12(NM_000179.2):c.1565A>G	MSH6	6	0.00131944	0	NA	NA	NA
NC_000002.12:g.47805666T>C	NC_000002.12(NM_000179.2):c.3605T>C	MSH6	6	0.00132009	0	NA	NA	NA
NC_000002.12:g.47480795A>G	NC_000002.12(NM_000251.2):c.2558A>G	MSH2	5	0.0010996	1	NA	NA	NA
NC_000002.12:g.47466747C>T	NC_000002.12(NM_000251.2):c.1600C>T	MSH2	5	0.0010998	0	NA	NA	NA
NC_000003.12:g.37014532C>T	NC_000003.12(NM_000249.4):c.778C>T	MLH1	5	0.00114832	0	NA	NA	NA
NC_000002.12:g.47800580A>C	NC_000002.12(NM_000179.2):c.2597A>C	MSH6	5	0.00109952	0	NA	NA	NA
NC_000002.12:g.47403192A>G	NC_000002.12(NM_000251.2):c.1A>G	MSH2	5	0.00109957	0	NA	NA	NA
NC_000002.12:g.47466694G>T	NC_000002.12(NM_000251.2):c.1547G>T	MSH2	5	0.00109959	0	NA	NA	NA
NC_000002.12:g.47412414A>G	NC_000002.12(NM_000251.2):c.646A>G	MSH2	5	0.00112336	0	NA	NA	NA
NC_000003.12:g.37025688A>G	NC_000003.12(NM_000249.4):c.1090A>G	MLH1	4	0.000879608	0	NA	NA	NA
NC_000002.12:g.47403195_47403212dup	NC_000002.12(NM_000251.2):c.4_21dup	MSH2	4	0.000879604	0	NA	NA	NA
NC_000002.12:g.47478498A>G	NC_000002.12(NM_000251.2):c.2437A>G	MSH2	4	0.000879616	0	NA	NA	NA
NC_000007.14:g.5999269C>T	NC_000007.14(NM_000535.6):c.544G>A	PMS2	4	0.000881053	1	NA	NA	NA
NC_000002.12:g.47799127C>T	NC_000002.12(NM_000179.2):c.1144C>T	MSH6	4	0.000879596	0	NA	NA	NA
NC_000002.12:g.47800910G>A	NC_000002.12(NM_000179.2):c.2927G>A	MSH6	4	0.000879598	0	NA	NA	NA
NC_000002.12:g.47478369A>G	NC_000002.12(NM_000251.2):c.2308A>G	MSH2	3	0.000659699	0	NA	NA	NA
NC_000002.12:g.47429819C>T	NC_000002.12(NM_000251.2):c.1154C>T	MSH2	3	0.000659709	0	NA	NA	NA
NC_000002.12:g.47800375C>G	NC_000002.12(NM_000179.2):c.2392C>G	MSH6	3	0.000659718	0	NA	NA	NA
NC_000002.12:g.47799989T>C	NC_000002.12(NM_000179.2):c.2006T>C	MSH6	3	0.000659694	0	NA	NA	NA
NC_000002.12:g.47480770A>G	NC_000002.12(NM_000251.2):c.2533A>G	MSH2	3	0.000659702	0	NA	NA	NA
NC_000002.12:g.47480753A>G	NC_000002.12(NM_000251.2):c.2516A>G	MSH2	3	0.000659699	0	NA	NA	NA
NC_000002.12:g.47798734A>G	NC_000002.12(NM_000179.2):c.751A>G	MSH6	3	0.000659697	0	NA	NA	NA
NC_000002.12:g.47799851C>T	NC_000002.12(NM_000179.2):c.1868C>T	MSH6	3	0.000659697	0	NA	NA	NA
NC_000002.12:g.47799619G>C	NC_000002.12(NM_000179.2):c.1636G>C	MSH6	2	0.000439821	0	NA	NA	NA
NC_000002.12:g.47800160T>A	NC_000002.12(NM_000179.2):c.2177T>A	MSH6	2	0.000439797	0	NA	NA	NA
NC_000002.12:g.47798789C>G	NC_000002.12(NM_000179.2):c.806C>G	MSH6	2	0.000439797	0	NA	NA	NA
NC_000002.12:g.47799116G>A	NC_000002.12(NM_000179.2):c.1133G>A	MSH6	2	0.000439798	0	NA	NA	NA
NC_000003.12:g.37017597C>G	NC_000003.12(NM_000249.4):c.882C>G	MLH1	2	0.000440922	0	NA	NA	NA
NC_000002.12:g.47798736A>G	NC_000002.12(NM_000179.2):c.753A>G	MSH6	2	0.000439796	0	NA	NA	NA
NC_000003.12:g.36996627C>T	NC_000003.12(NM_000249.4):c.125C>T	MLH1	2	0.00044108	0	NA	NA	NA
NC_000002.12:g.47799308T>C	NC_000002.12(NM_000179.2):c.1325T>C	MSH6	2	0.000439796	0	NA	NA	NA
NC_000002.12:g.47476425G>A	NC_000002.12(NM_000251.2):c.2064G>A	MSH2	2	0.000439796	0	NA	NA	NA
NC_000003.12:g.36993614G>A	NC_000003.12(NM_000249.4):c.67G>A	MLH1	2	0.000439796	0	NA	NA	NA
NC_000002.12:g.47403309G>A	NC_000002.12(NM_000251.2):c.118G>A	MSH2	2	0.000439797	0	NA	NA	NA
NC_000002.12:g.47476500G>T	NC_000002.12(NM_000251.2):c.2139G>T	MSH2	2	0.000439798	0	NA	NA	NA
NC_000002.12:g.47403205C>A	NC_000002.12(NM_000251.2):c.14C>A	MSH2	2	0.000439807	0	NA	NA	NA
NC_000002.12:g.47403325C>T	NC_000002.12(NM_000251.2):c.134C>T	MSH2	2	0.000439797	0	NA	NA	NA
NC_000002.12:g.47795877A>G	NC_000002.12(NM_000179.2):c.458-17A>G	MSH6	2	0.000441408	0	NA	NA	NA
NC_000002.12:g.47403337A>T	NC_000002.12(NM_000251.2):c.146A>T	MSH2	2	0.000439797	0	NA	NA	NA
NC_000002.12:g.47799062G>T	NC_000002.12(NM_000179.2):c.1079G>T	MSH6	1	0.000219899	0	NA	NA	NA
NC_000002.12:g.47798960C>T	NC_000002.12(NM_000179.2):c.977C>T	MSH6	1	0.000219899	0	NA	NA	NA
NC_000002.12:g.47480707C>G	NC_000002.12(NM_000251.2):c.2470C>G	MSH2	1	0.0002199	0	NA	NA	NA
NC_000003.12:g.37050632C>A	NC_000003.12(NM_000249.4):c.2250C>A	MLH1	1	0.000219908	0	NA	NA	NA
NC_000002.12:g.47796019G>T	NC_000002.12(NM_000179.2):c.583G>T	MSH6	1	0.000219901	0	NA	NA	NA
NC_000003.12:g.37048524A>G	NC_000003.12(NM_000249.4):c.1904A>G	MLH1	1	0.000220585	0	NA	NA	NA
NC_000002.12:g.47403373A>C	NC_000002.12(NM_000251.2):c.182A>C	MSH2	1	0.000219901	0	NA	NA	NA
NC_000002.12:g.47800358T>C	NC_000002.12(NM_000179.2):c.2375T>C	MSH6	1	0.000219905	0	NA	NA	NA
NC_000003.12:g.36993572C>T	NC_000003.12(NM_000249.4):c.25C>T	MLH1	1	0.000219898	0	NA	NA	NA
NC_000002.12:g.47806771dup	NC_000002.12(NM_000179.2):c.4002-8dup	MSH6	1	0.000230051	0	NA	NA	NA
NC_000002.12:g.47416357C>T	NC_000002.12(NM_000251.2):c.1004C>T	MSH2	1	0.000221109	0	NA	NA	NA
NC_000002.12:g.47463154G>C	NC_000002.12(NM_000251.2):c.1510G>C	MSH2	1	0.000219908	0	NA	NA	NA
NC_000002.12:g.47803465C>G	NC_000002.12(NM_000179.2):c.3218C>G	MSH6	1	0.0002199	0	NA	NA	NA
NC_000002.12:g.47410212G>C	NC_000002.12(NM_000251.2):c.485G>C	MSH2	1	0.000219899	0	NA	NA	NA
NC_000003.12:g.37020336A>G	NC_000003.12(NM_000249.4):c.911A>G	MLH1	1	0.000219901	0	NA	NA	NA
NC_000002.12:g.47475093C>A	NC_000002.12(NM_000251.2):c.1828C>A	MSH2	1	0.000219917	0	NA	NA	NA
NC_000002.12:g.47804949G>C	NC_000002.12(NM_000179.2):c.3478G>C	MSH6	1	0.000219906	0	NA	NA	NA
NC_000002.12:g.47410375A>G	NC_000002.12(NM_000251.2):c.645+3A>G	MSH2	1	0.000219903	0	NA	NA	NA
NC_000002.12:g.47429747A>G	NC_000002.12(NM_000251.2):c.1082A>G	MSH2	1	0.000220642	0	NA	NA	NA

### Sheet: Table S2 - Nelson Aalen CRC
CarrierGroup	Sex	IntervalStart	IntervalEnd	ObservationYears	Events	CumulativeIncidence	CILower95Conf	CIUpper95Conf
Noncarrier	Both	25	29	1.91511e+06	7	1.82755e-05	8.71261e-06	3.83345e-05
Noncarrier	Both	30	34	2.23674e+06	23	6.96873e-05	4.86842e-05	9.97509e-05
Noncarrier	Both	35	39	2.26896e+06	53	0.000186466	0.000150335	0.000231279
Noncarrier	Both	40	44	2.26841e+06	144	0.000503759	0.000442294	0.000573763
Noncarrier	Both	45	49	2.26642e+06	319	0.00120691	0.00110984	0.00131247
Noncarrier	Both	50	54	2.20708e+06	671	0.00272403	0.00257537	0.00288125
Noncarrier	Both	55	59	1.9515e+06	1050	0.00540333	0.00518549	0.00563029
Noncarrier	Both	60	64	1.63443e+06	1538	0.0100719	0.00975579	0.0103982
Noncarrier	Both	65	69	1.26151e+06	1663	0.0165754	0.0161354	0.0170273
Noncarrier	Both	70	74	786471	1556	0.0262558	0.0256125	0.026915
Noncarrier	Both	75	79	281219	667	0.0377353	0.0366713	0.0388295
path_MLH1	Both	25	29	269.884	1	0.0183559	0.0026063	0.123239
path_MLH1	Both	30	34	301.051	2	0.0504275	0.0165244	0.148438
path_MLH1	Both	35	39	288.391	4	0.114049	0.056071	0.224399
path_MLH1	Both	40	44	275	0	0.114049	0.056071	0.224399
path_MLH1	Both	45	49	269.107	4	0.177506	0.102515	0.297464
path_MLH1	Both	50	54	234.919	3	0.228382	0.142086	0.355072
path_MLH1	Both	55	59	187.192	6	0.342643	0.235511	0.480761
path_MLH1	Both	60	64	137.209	3	0.410718	0.292502	0.554378
path_MLH1	Both	65	69	106.189	1	0.437822	0.314745	0.584221
path_MLH1	Both	70	74	66.3012	1	0.478658	0.343691	0.634846
path_MLH1	Both	75	79	12.7153	0	0.478658	0.343691	0.634846
path_MSH2	Both	25	29	209.233	0	0	0	0
path_MSH2	Both	30	34	234.582	0	0	0	0
path_MSH2	Both	35	39	233.905	1	0.0211494	0.0030066	0.140798
path_MSH2	Both	40	44	230	1	0.0421991	0.0107246	0.15836
path_MSH2	Both	45	49	217.898	3	0.105915	0.0455112	0.235923
path_MSH2	Both	50	54	196.238	2	0.150335	0.0746148	0.289838
path_MSH2	Both	55	59	159.065	1	0.176628	0.0921411	0.32344
path_MSH2	Both	60	64	119.51	3	0.273749	0.158921	0.44631
path_MSH2	Both	65	69	80.473	1	0.3175	0.188263	0.503207
path_MSH2	Both	70	74	53.0527	0	0.3175	0.188263	0.503207
path_MSH2	Both	75	79	12.7372	0	0.3175	0.188263	0.503207
path_MSH6	Both	25	29	1271.59	0	0	0	0
path_MSH6	Both	30	34	1440.32	0	0	0	0
path_MSH6	Both	35	39	1445.58	1	0.00345284	0.000487102	0.0242554
path_MSH6	Both	40	44	1440.7	2	0.010346	0.00334856	0.0317312
path_MSH6	Both	45	49	1426.12	6	0.0309471	0.0162234	0.058629
path_MSH6	Both	50	54	1355.92	4	0.0451358	0.0264572	0.0764732
path_MSH6	Both	55	59	1159.88	4	0.0614595	0.0385933	0.0971717
path_MSH6	Both	60	64	952.454	9	0.104771	0.0721515	0.150891
path_MSH6	Both	65	69	752.522	4	0.12825	0.0906459	0.17984
path_MSH6	Both	70	74	440.224	3	0.157454	0.111531	0.219807
path_MSH6	Both	75	79	127.78	0	0.157454	0.111531	0.219807
path_PMS2	Both	25	29	1876.41	0	0	0	0
path_PMS2	Both	30	34	2121.2	0	0	0	0
path_PMS2	Both	35	39	2155	0	0	0	0
path_PMS2	Both	40	44	2152.62	1	0.00232006	0.000327138	0.0163542
path_PMS2	Both	45	49	2150	0	0.00232006	0.000327138	0.0163542
path_PMS2	Both	50	54	2101.7	1	0.00469075	0.0011751	0.018626
path_PMS2	Both	55	59	1834.82	2	0.0101005	0.00379275	0.0267571
path_PMS2	Both	60	64	1492.56	1	0.0134111	0.00555952	0.0321705
path_PMS2	Both	65	69	1143	7	0.0431638	0.0243775	0.0758537
path_PMS2	Both	70	74	682.396	2	0.0570833	0.0331327	0.0974522
path_PMS2	Both	75	79	242.478	0	0.0570833	0.0331327	0.0974522
path_MLH1	Female	25	29	170.068	0	0	0	0
path_MLH1	Female	30	34	192.331	0	0	0	0
path_MLH1	Female	35	39	193.96	2	0.050251	0.012812	0.186287
path_MLH1	Female	40	44	185	0	0.050251	0.012812	0.186287
path_MLH1	Female	45	49	185	1	0.075576	0.02502	0.216297
path_MLH1	Female	50	54	163.486	2	0.130426	0.056361	0.285853
path_MLH1	Female	55	59	128.229	4	0.256006	0.141322	0.436719
path_MLH1	Female	60	64	87.2094	2	0.336608	0.19897	0.531928
path_MLH1	Female	65	69	70.1136	1	0.382268	0.232511	0.583899
path_MLH1	Female	70	74	47.0267	0	0.382268	0.232511	0.583899
path_MLH1	Female	75	79	11.7255	0	0.382268	0.232511	0.583899
path_MSH2	Female	25	29	94.9918	0	0	0	0
path_MSH2	Female	30	34	104.582	0	0	0	0
path_MSH2	Female	35	39	103.905	1	0.046981	0.006756	0.289378
path_MSH2	Female	40	44	100	0	0.046981	0.006756	0.289378
path_MSH2	Female	45	49	97.1157	2	0.14023	0.047536	0.374204
path_MSH2	Female	50	54	80.0773	2	0.241164	0.10798	0.486501
path_MSH2	Female	55	59	70	0	0.241164	0.10798	0.486501
path_MSH2	Female	60	64	55.6537	0	0.241164	0.10798	0.486501
path_MSH2	Female	65	69	41.3128	1	0.327665	0.155212	0.607186
path_MSH2	Female	70	74	30.2355	0	0.327665	0.155212	0.607186
path_MSH2	Female	75	79	7.7447	0	0.327665	0.155212	0.607186
path_MSH6	Female	25	29	681.207	0	0	0	0
path_MSH6	Female	30	34	759.83	0	0	0	0
path_MSH6	Female	35	39	765	0	0	0	0
path_MSH6	Female	40	44	760.704	1	0.006551	0.000925	0.045589
path_MSH6	Female	45	49	752.16	4	0.032619	0.013708	0.076584
path_MSH6	Female	50	54	708.424	2	0.046179	0.022281	0.094441
path_MSH6	Female	55	59	600.843	3	0.069696	0.038005	0.126022
path_MSH6	Female	60	64	490.752	3	0.097701	0.057472	0.163536
path_MSH6	Female	65	69	370.95	1	0.109781	0.065623	0.18064
path_MSH6	Female	70	74	233.648	1	0.128629	0.076562	0.211806
path_MSH6	Female	75	79	68.4873	0	0.128629	0.076562	0.211806
path_PMS2	Female	25	29	1180.37	0	0	0	0
path_PMS2	Female	30	34	1287.15	0	0	0	0
path_PMS2	Female	35	39	1300	0	0	0	0
path_PMS2	Female	40	44	1297.62	1	0.003846	0.000543	0.026984
path_PMS2	Female	45	49	1295	0	0.003846	0.000543	0.026984
path_PMS2	Female	50	54	1257.69	1	0.007798	0.001956	0.030823
path_PMS2	Female	55	59	1093.35	1	0.012325	0.003979	0.037844
path_PMS2	Female	60	64	871.295	0	0.012325	0.003979	0.037844
path_PMS2	Female	65	69	648.291	5	0.049688	0.02454	0.09926
path_PMS2	Female	70	74	371.51	0	0.049688	0.02454	0.09926
path_PMS2	Female	75	79	101.83	0	0.049688	0.02454	0.09926
path_MLH1	Male	25	29	99.8166	1	0.048858	0.007031	0.299251
path_MLH1	Male	30	34	108.721	2	0.13244	0.044746	0.356553
path_MLH1	Male	35	39	94.4312	2	0.219615	0.097902	0.449421
path_MLH1	Male	40	44	90	0	0.219615	0.097902	0.449421
path_MLH1	Male	45	49	84.1068	3	0.347088	0.1914	0.574911
path_MLH1	Male	50	54	71.4333	1	0.391226	0.226455	0.616841
path_MLH1	Male	55	59	58.963	2	0.486192	0.304894	0.704549
path_MLH1	Male	60	64	50	1	0.535087	0.347381	0.74705
path_MLH1	Male	65	69	36.0753	0	0.535087	0.347381	0.74705
path_MLH1	Male	70	74	19.2745	1	0.641317	0.411086	0.862689
path_MLH1	Male	75	79	0.989733	0	0.641317	0.411086	0.862689
path_MSH2	Male	25	29	114.242	0	0	0	0
path_MSH2	Male	30	34	130	0	0	0	0
path_MSH2	Male	35	39	130	0	0	0	0
path_MSH2	Male	40	44	130	1	0.037731	0.005403	0.238939
path_MSH2	Male	45	49	120.782	1	0.076753	0.019756	0.273566
path_MSH2	Male	50	54	116.16	0	0.076753	0.019756	0.273566
path_MSH2	Male	55	59	89.065	1	0.127155	0.042233	0.348593
path_MSH2	Male	60	64	63.8563	3	0.309887	0.149174	0.573249
path_MSH2	Male	65	69	39.1602	0	0.309887	0.149174	0.573249
path_MSH2	Male	70	74	22.8172	0	0.309887	0.149174	0.573249
path_MSH2	Male	75	79	4.99247	0	0.309887	0.149174	0.57324
path_MSH6	Male	25	29	590.382	0	0	0	0
path_MSH6	Male	30	34	680.491	0	0	0	0
path_MSH6	Male	35	39	680.581	1	0.00732	0.001034	0.050818
path_MSH6	Male	40	44	680	1	0.014592	0.00367	0.057082
path_MSH6	Male	45	49	673.956	2	0.029105	0.011025	0.075683
path_MSH6	Male	50	54	647.5	2	0.043985	0.020002	0.095291
path_MSH6	Male	55	59	559.041	1	0.052497	0.025337	0.107127
path_MSH6	Male	60	64	461.702	6	0.112105	0.066178	0.186559
path_MSH6	Male	65	69	381.572	3	0.146332	0.091406	0.229823
path_MSH6	Male	70	74	206.576	2	0.186673	0.117496	0.289341
path_MSH6	Male	75	79	59.2929	0	0.186673	0.117496	0.289341
path_PMS2	Male	25	29	696.039	0	0	0	0
path_PMS2	Male	30	34	834.054	0	0	0	0
path_PMS2	Male	35	39	855	0	0	0	0
path_PMS2	Male	40	44	855	0	0	0	0
path_PMS2	Male	45	49	855	0	0	0	0
path_PMS2	Male	50	54	844.009	0	0	0	0
path_PMS2	Male	55	59	741.478	1	0.006721	0.000949	0.046743
path_PMS2	Male	60	64	621.268	1	0.014682	0.003673	0.057728
path_PMS2	Male	65	69	494.708	2	0.0344	0.012884	0.090165
path_PMS2	Male	70	74	310.886	2	0.064965	0.028538	0.144303
path_PMS2	Male	75	79	140.648	0	0.064965	0.028538	0.144303

### Sheet: Table S4 - Nelson Aalen BC 
CarrierGroup	Sex	IntervalStart	IntervalEnd	ObservationYears	Events	CumulativeIncidence	CILower95Conf	CIUpper95Conf
Noncarrier	Female	25	29	1.05134e+06	27	0.000128399	8.80555e-05	0.000187224
Noncarrier	Female	30	34	1.21442e+06	140	0.000704568	0.000605305	0.000820102
Noncarrier	Female	35	39	1.22933e+06	397	0.00231683	0.00213338	0.00251602
Noncarrier	Female	40	44	1.22577e+06	1077	0.00669021	0.00637516	0.00702077
Noncarrier	Female	45	49	1.21774e+06	2132	0.0153476	0.0148691	0.0158413
Noncarrier	Female	50	54	1.17505e+06	3015	0.0278993	0.0272523	0.0285614
Noncarrier	Female	55	59	1.03007e+06	2810	0.0410686	0.0402696	0.0418831
Noncarrier	Female	60	64	850471	2831	0.0568967	0.0559232	0.0578867
Noncarrier	Female	65	69	643255	2480	0.0749028	0.0737202	0.0761035
Noncarrier	Female	70	74	392211	1368	0.0908962	0.0894658	0.0923483
Noncarrier	Female	75	79	138044	531	0.108214	0.1062	0.110263
path_MLH1	Female	25	29	170.068	0	0	0	0
path_MLH1	Female	30	34	192.331	0	0	0	0
path_MLH1	Female	35	39	190.647	1	0.0258856	0.00368754	0.169879
path_MLH1	Female	40	44	190	0	0.0258856	0.00368754	0.169879
path_MLH1	Female	45	49	185.262	1	0.0518241	0.013219	0.191689
path_MLH1	Female	50	54	173.76	0	0.0518241	0.013219	0.191689
path_MLH1	Female	55	59	153.398	0	0.0518241	0.013219	0.191689
path_MLH1	Female	60	64	113.912	0	0.0518241	0.013219	0.191689
path_MLH1	Female	65	69	93.0363	1	0.101436	0.0316315	0.299467
path_MLH1	Female	70	74	68.256	2	0.223893	0.093533	0.480151
path_MLH1	Female	75	79	13.2211	0	0.223893	0.093533	0.480151
path_MSH2	Female	25	29	99.9918	0	0	0	0
path_MSH2	Female	30	34	109.582	0	0	0	0
path_MSH2	Female	35	39	110	0	0	0	0
path_MSH2	Female	40	44	110	0	0	0	0
path_MSH2	Female	45	49	110	0	0	0	0
path_MSH2	Female	50	54	104.827	0	0	0	0
path_MSH2	Female	55	59	95.5866	0	0	0	0
path_MSH2	Female	60	64	71.4723	1	0.0675663	0.00980602	0.391423
path_MSH2	Female	65	69	55.7467	0	0.0675663	0.00980602	0.391423
path_MSH2	Female	70	74	37.0623	0	0.0675663	0.00980602	0.391423
path_MSH2	Female	75	79	12.7447	0	0.0675663	0.00980602	0.391423
path_MSH6	Female	25	29	681.207	0	0	0	0
path_MSH6	Female	30	34	758.089	1	0.00657383	0.000928638	0.0457429
path_MSH6	Female	35	39	755.001	1	0.0131311	0.00330033	0.0514793
path_MSH6	Female	40	44	755	0	0.0131311	0.00330033	0.0514793
path_MSH6	Female	45	49	753.123	1	0.0196612	0.00638384	0.0597114
path_MSH6	Female	50	54	721.736	3	0.0398255	0.0180887	0.0865068
path_MSH6	Female	55	59	620.044	1	0.0475372	0.0229126	0.0972754
path_MSH6	Female	60	64	521.563	0	0.0475372	0.0229126	0.0972754
path_MSH6	Female	65	69	398.126	3	0.0827551	0.0442138	0.15211
path_MSH6	Female	70	74	242.053	1	0.101508	0.0546172	0.184527
path_MSH6	Female	75	79	68.4661	1	0.164785	0.0717943	0.35287
path_PMS2	Female	25	29	1180.37	0	0	0	0
path_PMS2	Female	30	34	1280	2	0.00778208	0.00195198	0.030755
path_PMS2	Female	35	39	1290	0	0.00778208	0.00195198	0.030755
path_PMS2	Female	40	44	1288.5	2	0.0154528	0.00582791	0.0406452
path_PMS2	Female	45	49	1270.64	2	0.0231708	0.0104768	0.0508449
path_PMS2	Female	50	54	1223.87	5	0.042922	0.0239991	0.0761717
path_PMS2	Female	55	59	1054.2	3	0.0564437	0.0337725	0.0935789
path_PMS2	Female	60	64	834.967	1	0.0620771	0.0377428	0.101254
path_PMS2	Female	65	69	621.977	4	0.0917568	0.0582728	0.142965
path_PMS2	Female	70	74	338.204	0	0.0917568	0.0582728	0.142965
path_PMS2	Female	75	79	84.3272	1	0.144044	0.0673576	0.293133

### Sheet: Table S3 - Nelson Aalen EC
CarrierGroup	Sex	IntervalStart	IntervalEnd	ObservationYears	Events	CumulativeIncidence	CILower95Conf	CIUpper95Conf
Noncarrier	Female	25	29	1.0511e+06	0	0	0	0
Noncarrier	Female	30	34	1.21435e+06	10	4.11734e-05	2.21538e-05	7.65214e-05
Noncarrier	Female	35	39	1.23039e+06	20	0.000122442	8.56105e-05	0.000175117
Noncarrier	Female	40	44	1.23021e+06	36	0.00026873	0.000211131	0.00034204
Noncarrier	Female	45	49	1.22941e+06	119	0.000752455	0.000651509	0.000869034
Noncarrier	Female	50	54	1.19848e+06	267	0.00186491	0.0017008	0.00204484
Noncarrier	Female	55	59	1.06052e+06	424	0.0038582	0.0036109	0.00412241
Noncarrier	Female	60	64	885138	496	0.00664531	0.00630104	0.00700832
Noncarrier	Female	65	69	677825	434	0.00982036	0.00936938	0.0102929
Noncarrier	Female	70	74	418647	331	0.013727	0.0131181	0.014364
Noncarrier	Female	75	79	148307	114	0.0175104	0.0166042	0.0184655
path_MLH1	Female	25	29	170.068	0	0	0	0
path_MLH1	Female	30	34	192.331	0	0	0	0
path_MLH1	Female	35	39	195	0	0	0	0
path_MLH1	Female	40	44	190.893	1	0.0258527	0.0036828	0.16968
path_MLH1	Female	45	49	183.897	2	0.0774105	0.0256467	0.221089
path_MLH1	Female	50	54	164.789	1	0.104983	0.040711	0.256196
path_MLH1	Female	55	59	130.387	4	0.232258	0.122744	0.413407
path_MLH1	Female	60	64	83.551	1	0.276855	0.151814	0.471716
path_MLH1	Female	65	69	65.1136	0	0.276855	0.151814	0.471716
path_MLH1	Female	70	74	39.896	2	0.437181	0.245125	0.691158
path_MLH1	Female	75	79	9.56947	0	0.437181	0.245125	0.691158
path_MSH2	Female	25	29	94.9918	0	0	0	0
path_MSH2	Female	30	34	104.582	0	0	0	0
path_MSH2	Female	35	39	105	0	0	0	0
path_MSH2	Female	40	44	101.848	1	0.0479072	0.00689152	0.294263
path_MSH2	Female	45	49	94.475	2	0.143534	0.0487108	0.381673
path_MSH2	Female	50	54	84.8268	0	0.143534	0.0487108	0.381673
path_MSH2	Female	55	59	75.5866	0	0.143534	0.0487108	0.381673
path_MSH2	Female	60	64	55.6537	0	0.143534	0.0487108	0.381673
path_MSH2	Female	65	69	43.3196	1	0.236897	0.0895126	0.541354
path_MSH2	Female	70	74	27.7385	0	0.236897	0.0895126	0.541354
path_MSH2	Female	75	79	12.7447	0	0.236897	0.0895126	0.541354
path_MSH6	Female	25	29	681.207	0	0	0	0
path_MSH6	Female	30	34	759.83	0	0	0	0
path_MSH6	Female	35	39	765	0	0	0	0
path_MSH6	Female	40	44	760.304	2	0.0130665	0.00328404	0.0512311
path_MSH6	Female	45	49	742.441	4	0.0392978	0.0178491	0.0853755
path_MSH6	Female	50	54	707.215	5	0.0726653	0.0409082	0.127383
path_MSH6	Female	55	59	583.631	8	0.134092	0.0875055	0.202577
path_MSH6	Female	60	64	449.975	5	0.180889	0.124302	0.259151
path_MSH6	Female	65	69	321.246	7	0.265442	0.19166	0.36062
path_MSH6	Female	70	74	182.047	3	0.323541	0.234986	0.434703
path_MSH6	Female	75	79	41.319	0	0.323541	0.234986	0.434703
path_PMS2	Female	25	29	1180.37	0	0	0	0
path_PMS2	Female	30	34	1287.15	0	0	0	0
path_PMS2	Female	35	39	1300	0	0	0	0
path_PMS2	Female	40	44	1300	0	0	0	0
path_PMS2	Female	45	49	1300	0	0	0	0
path_PMS2	Female	50	54	1259.09	1	0.00396326	0.000559232	0.0277977
path_PMS2	Female	55	59	1095.83	2	0.0130112	0.00420535	0.0398837
path_PMS2	Female	60	64	869.849	1	0.0186683	0.0069838	0.0494096
path_PMS2	Female	65	69	656.036	1	0.0261191	0.0106756	0.0631787
path_PMS2	Female	70	74	373.268	0	0.0261191	0.0106756	0.0631787
path_PMS2	Female	75	79	101.83	0	0.0261191	0.0106756	0.0631787
